# The Solute Carrier Family 26 Member 9 Is a Modifier of the Rapidly Progressing Cystic Fibrosis Associated with F508del CFTR Mutations

**DOI:** 10.1101/2024.01.04.23300546

**Authors:** Shiyu Luo, Stuart Rollins, Klaus Schmitz-Abe, Amy Tam, Qifei Li, Jiahai Shi, Jasmine Lin, Ruobing Wang, Pankaj B. Agrawal

**Affiliations:** Division of Neonatology, Department of Pediatrics, University of Miami Miller School of Medicine and Holtz Children’s Hospital, Jackson Health System, Miami, FL 33136, USA; Division of Genetics and Genomics; The Manton Center for Orphan Disease Research, Boston Children’s Hospital and Harvard Medical School, Boston, MA 02115, USA; Division of Pulmonary Medicine, Boston Children’s Hospital; Department of Medicine, Harvard Medical School; Department of Biochemistry, Yong Loo Lin School of Medicine, National University of Singapore, Singapore, Singapore; Center for Regenerative Medicine of Boston University and Boston Medical Center; Boston, MA 02115, USA

**Keywords:** SLC26A9, cystic fibrosis, modifier gene, deltaF508

## Abstract

Cystic fibrosis (CF) is an autosomal recessive disease caused by mutations to the CF transmembrane conductance regulator (*CFTR*). Symptoms and severity of the disease vary shown that modifier genes influence disease severity and clinical course. We previously reported epithelial sodium channel (ENaC) genes as modifiers of disease severity in long-term non-progressors sharing deltaF508 homozygous for *CFTR* genotype. Here we describe the opposite, modifier genes that may be associated with rapidly progressing CF (RPCF) in a cohort of patients with the shared deltaF508 homozygous genotype. We have identified three rare missense *SLC26A9* variants in four individuals (out of six) deemed to have RPCF: c.229G>A; p.G77S (present in two patients), c.1885C>T; p.P629S and c.2546G>A; p.R849Q. By analyzing publicly available single cell sequencing dataset from LungMAP, we revealed that both *SLC26A9* and *CFTR* mRNA are highly enriched in Alveolar type 2 (AT2) cells, with a few (greater than 1%) in respiratory airway secretory (RAS) cells and ionocytes. Structural modeling suggests deleterious effects of these mutations as they are in critical protein domains which might affect the ion transportation capability of SLC26A9. The enrichment of rare and potentially deleterious *SLC26A9* mutations in patients with RPCF suggests *SLC26A9* is a modifier gene associated with RPCF.
