## Supplemental Table 1 for "The Solute Carrier Family 26 Member 9 Is a Modifier of the Rapidly Progressing Cystic Fibrosis Associated with F508del CFTR Mutations"

### Sheet: Sheet1
Supplementary Table 1. A list of 53 candidate genes associated with rapidly progressing CF (RPCF).
Gene	Chromosome	size.Exon	Iso.No	Exon.No	lof.pLI	lof.z	Pvalue
'SLC26A9'	1	2664	5	22	0.01	4.09	1.1e-05
'YTHDF1'	20	1680	2	5	0.99	3.9	2.6e-05
'LNX1'	4	2187	2	11	0	2.85	5.5e-05
'ALDH1B1'	9	1554	2	2	0	0.78	6.2e-05
'N4BP2L2'	13	2259	7	9	0	1.97	6.6e-05
'COL9A2'	1	2070	2	32	0	3.61	8.7e-05
'CA1'	8	786	5	9	0	-0.37	9e-05
'SLC32A1'	20	1578	1	2	0.96	3.34	9e-05
'MICAL3'	22	6009	11	32	0.99	7.16	0.00013
'ART5'	11	876	4	5	0	1.38	0.00014
'GPR50'	X	1854	2	3	0.64	2.22	0.00016
'CYP2C19'	10	1473	1	9	0	-1.62	0.00017
'NLRP2'	19	3189	6	14	0	-1.13	0.00017
'PFKP'	10	2355	6	24	0	0.71	0.00017
'GPR62'	3	1107	1	1	0.26	1.25	0.00019
'BFSP1'	20	1998	4	10	0	1.17	0.0002
'FAM161A'	2	2151	4	7	0	1.49	0.0002
'TANGO2'	22	978	10	10	0	1.92	0.00021
'GRIA2'	4	2652	8	15	0.99	5.33	0.00026
'BAD'	11	507	3	4	0	0.68	0.0003
'PPARGC1B'	5	3072	6	12	0.5	4.89	0.00031
'NKD2'	5	1356	2	10	0	-0.06	0.00032
'OTUD3'	1	1197	1	8	0	1.81	0.00034
'TBL3'	16	2427	4	22	0	2.96	0.00036
'SDK1'	7	6642	4	45	0	6.69	0.00043
'DOK7'	4	1515	4	7	0	1.76	0.00046
'R3HCC1L'	10	2379	5	11	0	1.56	0.00051
'ZNF804B'	7	4050	1	4	0	1.54	0.00054
'CSGALNACT2'	10	1629	2	8	0.23	3.5	0.00057
'POLR1A'	2	5163	3	34	0.99	7.5	0.00057
'ZNF335'	20	4029	5	28	0	4.82	0.00062
'AHRR'	5	2094	4	11	0	2.45	0.00063
'FAM114A1'	4	1692	4	15	0	-0.42	0.00063
'BCL2L11'	2	597	18	5	0.88	2.47	0.00068
'OR5C1'	9	963	1	1	0	0.09	0.00068
'ACKR4'	3	1053	1	2	0	-0.55	0.00074
'CCDC96'	4	1668	1	1	0	-0.95	0.00074
'CLINT1'	5	1932	5	12	0.53	4.17	0.00074
'ARVCF'	22	2889	2	19	0	2.44	0.00078
'FKBP9'	7	1872	4	11	0	2.25	0.0008
'RFPL4A'	19	864	1	3	0.04	0.53	0.0008
'RPE65'	1	1602	1	14	0	1.07	0.0008
'PTPRZ1'	7	6948	3	30	0.98	7.21	0.00085
'ZNF217'	20	3147	2	4	0.99	5.09	0.00085
'MAFK'	7	471	1	3	0.71	1.87	0.00087
'TSPO2'	6	513	3	4	0	0.47	0.00087
'ZNF721'	4	2868	8	6	0.09	0.06	0.00092
'BDKRB2'	14	1176	4	4	0.11	1.95	0.00093
'VEGFB'	11	624	2	7	0	-0.86	0.00093
'NINL'	20	4149	5	24	0	0.89	0.00094
'CACNA2D4'	12	3414	4	38	0	1.46	0.00098
'C19ORF67'	19	1077	1	6	0	1.68	0.001
'MEGF9'	9	1920	3	8	0.98	3.68	0.001
